# Exploring the exposome and unexplained variance in biological ageing – insights from a longitudinal twin study in adolescence and early adulthood

**DOI:** 10.64898/2026.03.03.26347499

**Authors:** A. Opperbeck, Z. Wang, I. Rautiainen, A. Heikkinen, J. Kaprio, M. Ollikainen, S. Sebert, E. Sillanpää

## Abstract

Biological ageing begins before birth, with early-life exposures shaping late-life health. These exposures drive health inequities early, yet specific exposures and the composition of the ageing exposome remain largely undefined. This gap may persist as the field lacks agnostic investigations accounting for non-linearity, interactions and subtle signals.

We aimed to identify exposures predictive of epigenetic ageing accumulated during childhood and adolescence and explore the composition of the “missing” exposome. In the FinnTwin12 cohort (847 participants measured at ages 12, 14, 17, and 22), over 500 exposures (including lifestyle, green environments, air pollutants, and demographic factors) were analysed using exposome-wide association studies and data-driven ML models (Knockoff Boosted Tree, sNPLS and Boruta). Epigenetic age (blood DNA methylation at age 22) was estimated using GrimAge and DunedinPACE. Our exposure set explains ∼28% of the variance in epigenetic age (R^2^ _GrimAge_ = 25.7%; R^2^ _DunedinPACE_ = 30.8%). Predictors of increased epigenetic age included lifestyle and socioeconomic factors (*smoking*, *alcohol use*, *youth unemployment*), alongside *green space*, while *tree cover*, *vegetation index*, *neighbourhood age structure* and *aerial black carbon* emerged as predictors of decreased epigenetic age. Twin modelling revealed that unexplained variance – the ‘missing exposome’ – consists primarily of environmental factors unshared by twin siblings, distinct from the substantial genetic component captured by our model.

Our results underscore the need to expand the exposome approach and model non-linearities to reveal subtle environmental signals accumulating early in life. Because identified predictors include modifiable systemic factors, they offer opportunities to alter health trajectories and mitigate inequity early on.
