## Supplementary material for "Exploring the exposome and unexplained variance in biological ageing – insights from a longitudinal twin study in adolescence and early adulthood": eTable 1

### Sheet: Sheet1
	eTable 1: Description of exposures
	Domain	Exposure name	Available time points (xxxx_agexx)	Buffer (m) (yyy)	Source	Unit/Categories	Description
	air pollution	NO2_xxxx_agexx	age 12, age 14, age 17, age 22	/	Finnish Meteorological Institute	ppb	The annual mean of NO2 reported by the closest observation station with twins' residence
		BC_xxxx_agexx	age 12, age 14, age 17, age 22	/	Finnish Meteorological Institute	ppm	The annual mean of aerial black carbon content
		O3_xxxx_agexx	age 12, age 14, age 17, age 22	/	Finnish Meteorological Institute	ppm	The annual mean of aerial ozone content
		PM25_xxxx_agexx	age 12, age 14, age 17, age 22	/	Finnish Meteorological Institute	μg/m3	The annual mean of aerial fine particular matter (2.5 mm diameter)
	built environment	built_ghs_yyy_xxxx_agexx	age 12, age 14, age 17, age 22	100, 300, 500	Global Human Settlement	percentage (%)	Percentage of built up area within buffer around geocode
	green and blue spaces	treecover_xxxx_yyy_agexx	age 14, age 17, age 22	100, 300, 500	Global Forest Cover Change	percentage (%)	Percentage of area covered by trees within buffer around geocode
		dist_green_clc_xxxx_agexx	age 22	/	Corine Land Cover	meter (m)	Euclidean distance to closer green space. Land use categories for green: (‘141’, ‘142’, ‘211’, ‘212’, ‘213’, ‘221’, ‘222’, ‘223’, ‘231’, ‘241’, ‘242’, ‘243’, ‘244’, ‘311’, ‘312’, ‘313’, ‘321’, ‘322’, ‘323’, ‘324’, ‘333’, ‘334’, ‘335’, ‘411’, ‘412’, ‘421’).
		size_green_clc_xxxx_agexx	age 22	/	Corine Land Cover	squaremeter (m2)	Area of the closer green space.
		dist_blue_clc_xxxx_agexx	age 22	/	Corine Land Cover	meter (m)	Euclidean distance to closer blue space. Land use categories for blue: (‘331’, ‘421’, ‘422’, ‘423’, ‘511’, ‘512’, ‘521’, ‘522’, ‘523’).
		size_blue_clc_xxxx_agexx	age 22	/	Corine Land Cover	squaremeter (m2)	Size of closest blue space
		ndvi_5yrs_all_yyy_xxxx_agexx	age 14, age 17, age 22	100, 300, 500	USGS/NASA Landsat		5-years moving average of NDVI within buffer around geocode using all available images during the whole year.
		ndvi_5yrs_greenest_yyy_xxxx_agexx	age 14, age 17, age 22	100, 300, 500	USGS/NASA Landsat		5-years moving average of NDVI during the greenest season (May, June, July and August) within buffer around geocode using all available images during the whole year.
		msavi_5yrs_all_yyy_xxxx_agexx	age 14, age 17, age 22	100, 300, 500	USGS/NASA Landsat		5-years moving average of MSAVI within buffer around geocode using all available images during the whole year.
		msavi_5yrs_greenest_yyy_xxxx_agexx	age 14, age 17, age 22	100, 300, 500	USGS/NASA Landsat		5-years moving average of MSAVI during the greenest season (May, June, July and August) within buffer around geocode using all available images during the whole year.
		item_green_ua_2006	age 22	/	Urban Atlas	broad-leaved forest coniferous forest green urban areas land principally occupied by agriculture, with significant areas of natural vegetation mixed forest non-irrigated arable land sport and leisure facilities transitional woodland-shrub salt marshes peat bogs inland marshes	Land use category
	population density	pop_ghs_yyy_xxxx_agexx	age 12, age 14, age 17, age 22	100, 300, 500	Global Human Settlement	number of inhabitants	Population count within buffer around geocode .
		pop_wp_yyy_xxxx_agexx	age 12, age 14, age 17, age 22	100, 300, 500	WorldPop	number of inhabitants	Population count within buffer around geocode.
Prenatal exposures	prenatal exposures	preg_smok_m_report_age0	prenatal	/	Questionnaire	1 I smoked on average x cigarettes/day 2 I quit smoking in pregnancy month x 3 I have never smoked	Did you smoke during your twin pregnancy (mother)?
		preg_drink_m_report_age0	prenatal	/	Questionnaire	1 some 2 some, but I reduced the amount clearly compared to the time before pregnancy 3 I have not consumed any alcohol during the pregnancy	Estimate your alcohol consumption during your pregnancy (mother).
		nega_preg_m_report_age0	prenatal	/	Questionnaire	yes/no	Did anything happen to you during your twin pregnancy which you suspect might have affected how your pregnancy progressed?
		pre_bmi_cat_age0	prenatal	/	Questionnaire	kg/m2	Pre-pregnancy BMI by catergory.
		gwg_cat_age0	prenatal	/	Questionnaire	kg	Gestational weight gain by catergory.
		Agebirth_m_report_age0	prenatal	/	Questionnaire	years	Mother's age when twins were delivered.
		Agebirth_f_report_age0	prenatal	/	Questionnaire	years	Father's age when twins were delivered.
Lifestyle	lifestyle	TV_agexx	age 12, age 14, age 17, age 22	/	Questionnaire	1 daily 2 a few times a week 3 a few times a month 4 a few times in 6 months 5 never	How much time do you spend doing the following? - watching TV
		computer_agexx	age 12, age 14, age 17, age 22	/	Questionnaire	1 daily 2 a few times a week 3 a few times a month 4 a few times in 6 months 5 never	How much time do you spend doing the following? - using the computer
		video_agexx	age 12, age 14, age 17, age 22	/	Questionnaire	1 daily 2 a few times a week 3 a few times a month 4 a few times in 6 months 5 never	How much time do you spend doing the following? - playing video games
		dance_agexx	age 17, age 22	/	Questionnaire	1 daily 2 a few times a week 3 a few times a month 4 a few times in 6 months 5 never	How much time do you spend doing the following? - dancing
		theater_agexx	age 17, age 22	/	Questionnaire	1 daily 2 a few times a week 3 a few times a month 4 a few times in 6 months 5 never	How much time do you spend doing the following? - going to the theater
		instrument_agexx	age 12, age 14, age 17, age 22	/	Questionnaire	1 daily 2 a few times a week 3 a few times a month 4 a few times in 6 months 5 never	How much time do you spend doing the following? - playing an instrument
		reading_agexx	age 12, age 14, age 17, age 22	/	Questionnaire	1 daily 2 a few times a week 3 a few times a month 4 a few times in 6 months 5 never	How much time do you spend doing the following? - reading
		drawing_agexx	age 12, age 14, age 17, age 22	/	Questionnaire	1 daily 2 a few times a week 3 a few times a month 4 a few times in 6 months 5 never	How much time do you spend doing the following? - drawing or painting
		handicraft_agexx	age 12, age 14, age 17, age 22	/	Questionnaire	1 daily 2 a few times a week 3 a few times a month 4 a few times in 6 months 5 never	How much time do you spend doing the following? - doing handicrafts
		atfriends_meeting_agexx	age 12, age 14	/	Questionnaire	1 daily 2 a few times a week 3 a few times a month 4 a few times in 6 months 5 never	How much time do you spend doing the following? - meeting friends at their home
		city_meeting_agexx	age 12, age 14, age 17, age 22	/	Questionnaire	1 daily 2 a few times a week 3 a few times a month 4 a few times in 6 months 5 never	How much time do you spend doing the following? - meeting friends in the city
		movie_agexx	age 17, age 22	/	Questionnaire	1 daily 2 a few times a week 3 a few times a month 4 a few times in 6 months 5 never	How much time do you spend doing the following? - visitng the cinema
		organisation _agexx	age 12, age 14, age 17, age 22	/	Questionnaire	1 daily 2 a few times a week 3 a few times a month 4 a few times in 6 months 5 never	How much time do you spend doing the following? - participating in an organization or club
		bar__agexx	age 17, age 22	/	Questionnaire	1 daily 2 a few times a week 3 a few times a month 4 a few times in 6 months 5 never	How much time do you spend doing the following? - going to the bar
		church_agexx	age 17, age 22	/	Questionnaire	1 daily 2 a few times a week 3 a few times a month 4 a few times in 6 months 5 never	How much time do you spend doing the following? - going to the church
		fallasleep_agexx	age 12, age 14, age 17, age 22	/	Questionnaire	1 daily 2 a few times a week 3 a few times a month 4 a few times in 6 months 5 never	How often have you had difficulties sleeping, tiredness during daytime or waking up during nights in the past months?
		daytimesleepy_agexx	age 12, age 14, age 17, age 22	/	Questionnaire	1 daily 2 a few times a week 3 a few times a month 4 a few times in 6 months 5 never	How often due you feel sleepy during the daytime?
		wakeupnight_agexx	age 12, age 14, age 17, age 22	/	Questionnaire	1 daily 2 a few times a week 3 a few times a month 4 a few times in 6 months 5 never	How often do you wake up at night?
		PAindoors_agexx	age 12, age 14, age 17, age 22	/	Questionnaire	1 daily 2 a few times a week 3 a few times a month 4 a few times in 6 months 5 never	How often do you exercise or do sports during your free time? (indoors)
		PAoutdoors_agexx	age 12	/	Questionnaire	1 daily 2 a few times a week 3 a few times a month 4 a few times in 6 months 5 never	How often do you exercise or do sports during your free time? (outdoors)
		sport_agexx	age 14, age 17, age 22	/	Questionnaire	1 I get out of breath and sweat heavily 2 I get out of breath and sweat 3 I get out of breath and sweat a little 4 I do not get out of breath and I do not sweat 5 I do not exercise in my free time	Which of the following alternatives best describes your present sports/fitness activities? I usually do sports or exercise so that:
		smokamo_agexx	age 14, age 17, age 22	/	Questionnaire	1 I smoke at least once each day 2 I smoke at least once each week, but not every day 3 I smoke less often than once a week 4 I am trying to or have quit smoking 5 I have tried smoking but I don't smoke	Which of the following best describes your present smoking habits?
		smokfri_agexx	age 14, age 17, age 22	/	Questionnaire	1 no one smokes 2 one of them smokes 3 2-5 of them smoke 4 more than 5 of them smoke	Do any of your friends smoke?
		alco_agexx	age 14, age 17, age 22	/	Questionnaire	1 once a week or more 2 about 1-2 times a month 3 less than once a month 4 never; I don't drink alcohol	How often do you drink alcohol?
		alcofri_agexx	age 14, age 17, age 22	/	Questionnaire	1 no one drinks 2 one of them drinks 3 2-5 of them drink 4 more than 5 of them drink	Do any of your friends drink alcohol?
	diet	talcohol	age 22	/	Questionnaire	g/d	alcohol (g/d)
		tenergy_kcal	age 22	/	Questionnaire	g/d	energy(kcal)
		tcarbohydrate	age 22	/	Questionnaire	kcal	carbohydrates total (g/d)
		tprotein	age 22	/	Questionnaire	g/d	protein total (g/d)
		tfat	age 22	/	Questionnaire	g/d	fat total (g/d)
		tsugars	age 22	/	Questionnaire	g/d	sugars (g/d)
		tvitaminD	age 22	/	Questionnaire	g/d	vitamin D (μg/d)
		tvitaminC	age 22	/	Questionnaire	μg/d	vitamin C (mg/d)
		tvitaminB1	age 22	/	Questionnaire	mg/d	vitamin B 12 (μg/d)
		tiron	age 22	/	Questionnaire	μg/d	iron (mg/d)
		tcalcium	age 22	/	Questionnaire	mg/d	calcium (mg/d)
		tfibre	age 22	/	Questionnaire	mg/d	fibre total (g/d)
		tcholesterol	age 22	/	Questionnaire	g/d	cholesterol (mg/d)
	housing	apt_type_age12	age 12	/	Questionnaire	1 detached house 2 semi-detached house 3 terraced house 4 apartment house 5 other	What kind of residence do twins live in now?
		apt_size_age12	age 12	/	Questionnaire	squaremeter (m2)	What is the floor-area of twins' residence?
Family and Parents	family	fam_comp_agexx	age 12, age 14. age 17	/	Questionnaire	1 the twins' biological father 2 the twins' biological mother 3 siblings (how many) 4 other adults (new partner, grandparents, other relatives, others) 5 other children (halfsiblings, adoptive children, others)	Who is living with the twins in the same household? (choose all that apply)
		occup_m_age12	age 12	/	Questionnaire	1 employed 2 self-employed 3 unemployed	Occupational status of the mother.
		occup_f_age12	age 12	/	Questionnaire	1 employed 2 self-employed 3 unemployed	Occupational status of the father.
		shiftwork_m_age12	age 12	/	Questionnaire	1 regular daywork 2 irregular daywork witout any nightwork 3 any nightwork	Working hours(status) of the mother.
		shiftwork_f_age12	age 12	/	Questionnaire	1 regular daywork 2 irregular daywork witout any nightwork 3 any nightwork	Working hours(status) of the father.
		pet_age12	age 12	/	Questionnaire	yes/no	Do you have any pets?
		sat_kid_f_report_age12	age 12	/	Questionnaire	1 totally 2 very much 3 to some extent 4 only a little 5 not at all	Are you satisfied with your relationship with your children (father)?
		sat_fam_f_report_age12	age 12	/	Questionnaire	1 totally 2 very much 3 to some extent 4 only a little 5 not at all	Are you satisfied with your family life in general (father)?
		sat_kid_m_report_age12	age 12	/	Questionnaire	1 totally 2 very much 3 to some extent 4 only a little 5 not at all	Are you satisfied with your relationship with your children (mother)?
		sat_fam_m_report_age12	age 12	/	Questionnaire	1 totally 2 very much 3 to some extent 4 only a little 5 not at all	Are you satisfied with your family life in general (mother)?
		freq_discuss_agexx	age 12, age 14. age 17	/	Questionnaire	1 daily 2 two times/week 3 two times/month two times/half a year never	How often do you do some of the following with your parents: discuss sometings?
		freq_art_agexx	age 12, age 14. age 17	/	Questionnaire	1 daily 2 two times/week 3 two times/month two times/half a year never	How often do you do some of the following with your parents: go to culture events, the theatre, movies and so on?
		freq_sport_agexx	age 12, age 14. age 17	/	Questionnaire	1 daily 2 two times/week 3 two times/month two times/half a year never	How often do you do some of the following with your parents: sports?
		freq_hobby_agexx	age 12, age 14. age 17	/	Questionnaire	1 daily 2 two times/week 3 two times/month two times/half a year never	How often do you do some of the following with your parents: favorite hobbies?
		freq_trip_agexx	age 12, age 14. age 17	/	Questionnaire	1 daily 2 two times/week 3 two times/month two times/half a year never	How often do you do some of the following with your parents: trips, travels, visits?
		freq_activity_agexx	age 12, age 14. age 17	/	Questionnaire	1 daily 2 two times/week 3 two times/month two times/half a year never	How often do you do some of the following with your parents: outdoor recreation?
		daily_agexx	age 12, age 14. age 17	/	Questionnaire	1 almost always 2 generally 3 only sometimes 4 seldom or never	My parents know about my daily program?
		hobby_agexx	age 12, age 14. age 17	/	Questionnaire	1 almost always 2 generally 3 only sometimes 4 seldom or never	My parents have a pretty good idea of my interests, my activities, and whereabouts every day?
		nohome_agexx	age 12, age 14. age 17	/	Questionnaire	1 almost always 2 generally 3 only sometimes 4 seldom or never	My parents know where I am and with whom when I am not at home?
		opinion_agexx	age 12, age 14. age 17	/	Questionnaire	1 almost always 2 generally 3 only sometimes 4 seldom or never	My parents listen to my opinions?
		encourage_age12	age 12, age 14. age 17	/	Questionnaire	1 almost always 2 generally 3 only sometimes 4 seldom or never	My parents thank and encourage me?
		independent_agexx	age 12, age 14. age 17	/	Questionnaire	1 almost always 2 generally 3 only sometimes 4 seldom or never	My parents encourage me to be independent?
		punish_agexx	age 12, age 14. age 17	/	Questionnaire	1 almost always 2 generally 3 only sometimes 4 seldom or never	My parents punish me if I do something I'm not allowed to do?
		talk_agexx	age 12, age 14. age 17	/	Questionnaire	1 almost always 2 generally 3 only sometimes 4 seldom or never	If I've behaved badly, my parents try to sort it out by discussing it?
		warm_agexx	age 12, age 14. age 17	/	Questionnaire	1 totally 2 very much 3 to some extent 4 only a little 5 not at all	Which of the following characteristics: warm, caring describe your home atmosphere, and in what degree?
		support_agexx	age 12, age 14. age 17	/	Questionnaire	1 totally 2 very much 3 to some extent 4 only a little 5 not at all	Which of the following characteristics: creative, supportive describe your home atmosphere, and in what degree?
		trust_agexx	age 12, age 14. age 17	/	Questionnaire	1 totally 2 very much 3 to some extent 4 only a little 5 not at all	Which of the following characteristics: trusting, understanding describe your home atmosphere, and in what degree?
		open_agexx	age 12, age 14. age 17	/	Questionnaire	1 totally 2 very much 3 to some extent 4 only a little 5 not at all	Which of the following characteristics: open describe your home atmosphere, and in what degree?
		strict_agexx	age 12, age 14. age 17	/	Questionnaire	1 totally 2 very much 3 to some extent 4 only a little 5 not at all	Which of the following characteristics: strict describe your home atmosphere, and in what degree?
		unfair_agexx	age 12, age 14. age 17	/	Questionnaire	1 totally 2 very much 3 to some extent 4 only a little 5 not at all	Which of the following characteristics: unjust describe your home atmosphere, and in what degree?
		conflict_agexx	age 12, age 14. age 17	/	Questionnaire	1 totally 2 very much 3 to some extent 4 only a little 5 not at all	Which of the following characteristics: conflicting describe your home atmosphere, and in what degree?
		indifferent_agexx	age 12, age 14. age 17	/	Questionnaire	1 totally 2 very much 3 to some extent 4 only a little 5 not at all	Which of the following characteristics: indifferent describe your home atmosphere, and in what degree?
		sat_mon_agexx	age 12, age 14. age 17	/	Questionnaire	1 totally 2 in general, yes 3 to some extent 4 in general, no 5 not at all	Are you satisfied with your: relationship with your mother?
		sat_dad_agexx	age 12, age 14. age 17	/	Questionnaire	1 totally 2 in general, yes 3 to some extent 4 in general, no 5 not at all	Are you satisfied with your: relationship with your father
		appraisal_age14	age 14	/	Questionnaire	1 almost always 2 generally 3 only sometimes 4 seldom or never	How well do the following descriptions fit your parents (or parent): My parents give me credit and appraisal?
		money _age14	age 14	/	Questionnaire	1 almost always 2 generally 3 only sometimes 4 seldom or never	How well do the following descriptions fit your parents (or parent): My parents know how I use my money?
		din_wday _age14	age 14	/	Questionnaire	1 always 2 very often 3 seldom 4 never	How often does your family have dinner together on week days (after school/work)？
		din_wend_age14	age 14	/	Questionnaire	1 always 2 very often 3 seldom 4 never	How often does your family have dinner together on weekends?
		parenthome_age14	age 14	/	Questionnaire	1 yes, mum or dad 2 yes, another adult 3 no	When you nowadays come home after school, are either of your parents or some other adults at home?
		fam_econ_1	age 22	/	Questionnaire	1 not at all 2 not much 3 a bit 4 quite a lot 5 very much	Are you worried about yours or your family’s economic survival?
		fam_econ_2	age 22	/	Questionnaire	1 not at all 2 not much 3 a bit 4 quite a lot 5 very much	Are you worried about yours or your family’s capability of getting food, clothes e.g.?
	friends & relationships	sat_friend_agexx	age 12, age 14. age 17	/	Questionnaire	1 totally 2 in general, yes 3 to some extent 4 in general, no 5 not at all	Are you satisfied with your relationship with your friends?
		leisure_friend_age14	age 14	/	Questionnaire	1 of the same gender than you 2 from both genders 3 the opposite gender	Are your friends (or friend) with whom you usually spend your leisure time (other than your twin and members of your family)?
		bad_friend_age14	age 14	/	Questionnaire	1 no one 2 one 3 2-5 4 more than 5	Have any of your friends gotten into trouble at school because of bad behavior or dishonesty?
		popular_samesex_age14	age 14	/	Questionnaire	1 very popular 2 quite popular 3 only a little popular 4 not popular at all	How popular are you among your own sex?
		popular_oppsex_age14	age 14	/	Questionnaire	1 very popular 2 quite popular 3 only a little popular 4 not popular at all	How popular are you among the opposite sex?
		freetime_agexx	age 14, age 17, age 22	/	Questionnaire	1 alone with my own stuff 2 with my twin or my family 3 with my twin and my friends 4 together with 1-2 friends 5 in a bigger group	With whom would you rather spend your leisure time?
		dating_agexx	age 17, age 22	/	Questionnaire	1 I do not date 2 I am dating or in a relationship, that began xxx years ago	Are you dating regularly at present? If yes, how long have been together with your present partner?
		sex_partner	age 22	/	Questionnaire	1 I have not had sex 2 one 3 two 4 three or four 5 five or more	How many sexual partners have you had?
		firstsex	age 22	/	Questionnaire	age in years	At what age did you have sex for the first time?
School and teachers	school	sat_school_agexx	age 12, age 14. age 17	/	Questionnaire	1 totally 2 in general, yes 3 to some extent 4 in general, no 5 not at all	Are you satisfied with your success at school?
		sat_teacher_agexx	age 12, age 14. age 17	/	Questionnaire	1 totally 2 in general, yes 3 to some extent 4 in general, no 5 not at all	Are you satisfied with the relationship with your teachers?
		diff_school_age17	age 17	/	Questionnaire		How many different schools have you attended since 6. grade?
		sat_studywork_age17	age 17	/	Questionnaire	1 not at all 2 in general, no 3 to some extend 4 in general, yes 5 totally	Are you satisfied with your success at work or studies?
	stressful life events	stress_1_age14	age 14	/	Questionnaire	yes/no	Stressful event: You moved to a new neighborhood or town with your family.
		stress_2_age14	age 14	/	Questionnaire	yes/no	Stressful event: A close friend has moved away.
		stress_3_age14	age 14	/	Questionnaire	yes/no	Stressful event: You have changed to another school.
		stress_4_age14	age 14	/	Questionnaire	yes/no	Stressful event: You have experienced a serious illness or accident.
		stress_5_age14	age 14	/	Questionnaire	yes/no	Stressful event: Someone close to you has been seriously ill.
		stress_6_age14	age 14	/	Questionnaire	yes/no	Stressful event: Someone close to you has died.
		stress_7_age14	age 14	/	Questionnaire	yes/no	Stressful event: Your parents or parent and step-parent have had serious conflicts.
		stress_8_age14	age 14	/	Questionnaire	yes/no	Stressful event: Mother or father has moved out of home, or they have divorced.
		stress_9_age14	age 14	/	Questionnaire	yes/no	Stressful event: A new mate of your mother's or father's has moved in.
		stress_10_age14	age 14	/	Questionnaire	yes/no	Stressful event: Your sister or brother has moved away from home.
		stress_11_age14	age 14	/	Questionnaire	yes/no	Stressful event: A teacher/coach close to you has changed.
		stress_12_age14	age 14	/	Questionnaire	yes/no	Stressful event: A close friendship has ended.
		stress_13_age14	age 14	/	Questionnaire	yes/no	Stressful event: Mother or father has become unemployed.
		stress_14_age14	age 14	/	Questionnaire	yes/no	Stressful event: Mother has started working after being at home for a long time.
		stress_15_age14	age 14	/	Questionnaire	yes/no	Stressful event: A new sibling has been born.
		stress_felt_age14	age 14	/	Questionnaire	1 no such events have happened to me 2 all experiences have only been good 3 the majority of events were good, but a few felt hard 4 the majority of events were hard, but a few were good 5 all of those events felt hard	Thinking about all of these changes and difficulties you may have had over the past year, how hard were they for you overall?
Social indicators	voting	vote_mun_agexx	age 12, age 14, age 17, age 22	/	Statistics Finland	%	Voting turnout of municipal election
		vote_par_agexx	age 12, age 14, age 17, age 22	/	Statistics Finland	%	Voting turnout of parliamentary election
	age demographics	age0_agexx	age 12, age 14, age 17, age 22	/	Statistics Finland	%	Age structure (10-year group): proportion of people age between 0 and 9 in the total population
		age10_agexx	age 12, age 14, age 17, age 22	/	Statistics Finland	%	Age structure (10-year group): proportion of people age between 10 and 19 in the total population
		age20_agexx	age 12, age 14, age 17, age 22	/	Statistics Finland	%	Age structure (10-year group): proportion of people age between 20 and 29 in the total population
		age30_agexx	age 12, age 14, age 17, age 22	/	Statistics Finland	%	Age structure (10-year group): proportion of people age between 30 and 39 in the total population
		age40_agexx	age 12, age 14, age 17, age 22	/	Statistics Finland	%	Age structure (10-year group): proportion of people age between 40 and 49 in the total population
		age50_agexx	age 12, age 14, age 17, age 22	/	Statistics Finland	%	Age structure (10-year group): proportion of people age between 50 and 59 in the total population
		age60_agexx	age 12, age 14, age 17, age 22	/	Statistics Finland	%	Age structure (10-year group): proportion of people age between 60 and 69 in the total population
		age70_agexx	age 12, age 14, age 17, age 22	/	Statistics Finland	%	Age structure (10-year group): proportion of people age between 70 and 79 in the total population
		age80_agexx	age 12, age 14, age 17, age 22	/	Statistics Finland	%	Age structure (10-year group): proportion of people age between 80 and 89 in the total population
		age90_agexx	age 12, age 14, age 17, age 22	/	Statistics Finland	%	Age structure (10-year group): proportion of people age over 90 in the total population
		under66_agexx	age 12, age 14, age 17, age 22	/	Statistics Finland	%	Age structure (old-age ratio): proportion of people age under 66 in the total population
		over66_agexx	age 12, age 14, age 17, age 22	/	Statistics Finland	%	Age structure (old-age ratio): proportion of people age over 66 in the total population
		under18_agexx	age 12, age 14, age 17, age 22	/	Statistics Finland	%	Age structure (youth ratio): proportion of people age under 18 in the total population
		over18_agexx	age 12, age 14, age 17, age 22	/	Statistics Finland	%	Age structure (youth ratio): proportion of people age over 18 in the total population
	education	edu1_agexx	age 12, age 14, age 17, age 22	/	Statistics Finland	%	Education level: unknown or no education after primary or lower secondary education of the population aged 16 and above
		edu2_agexx	age 12, age 14, age 17, age 22	/	Statistics Finland	%	Education level: upper secondary education (ISCED 3) of the population aged 16 and above
		edu3_agexx	age 12, age 14, age 17, age 22	/	Statistics Finland	%	Education level: post-secondary non-tertiary education / Short-cycle tertiary education (ISCED 4-5) of the population aged 16 and above
		edu4_agexx	age 12, age 14, age 17, age 22	/	Statistics Finland	%	Education level: bachelor´s/equivalent (ISCED 6) of the population aged 16 and above
		edu5_agexx	age 12, age 14, age 17, age 22	/	Statistics Finland	%	Education level: master´s/equivalent (ISCED 7) of the population aged 16 and above
		edu6_agexx	age 12, age 14, age 17, age 22	/	Statistics Finland	%	Education level: doctoral/equivalent (ISCED 8) of the population aged 16 and above
	employment	unemp_agexx	age 12, age 14, age 17, age 22	/	Statistics Finland	%	Unemployment rates of the total population
		unemp2554_agexx	age 12, age 14, age 17, age 22	/	Statistics Finland	%	Unemployment rates among people aged 25-54 years
		unemp55_agexx	age 12, age 14, age 17, age 22	/	Statistics Finland	%	Unemployment rates among people aged 55 years and older
		unemp1824_agexx	age 12, age 14, age 17, age 22	/	Statistics Finland	%	Unemployment rates among people aged 18-24 years
		unempm_agexx	age 12, age 14, age 17, age 22	/	Statistics Finland	%	Male unemployment rate
		unempw_agexx	age 12, age 14, age 17, age 22	/	Statistics Finland	%	Female unemployment rate
	migration background	background1_agexx	age 12, age 14, age 17, age 22	/	Statistics Finland	%	Percentage of people, born in Finland, with foreign background in the total population
		background2_agexx	age 12, age 14, age 17, age 22	/	Statistics Finland	%	Percentage of people, born abroad, with foreign background in the total population
		fcitizen_agexx	age 12, age 14, age 17, age 22	/	Statistics Finland	%	Percentage of people with foreign citizenship in the total population
	confession	evluth_agexx	age 12, age 14, age 17, age 22	/	Statistics Finland	%	Percentage of people belonging to Lutheran communities in the total population
		other_agexx	age 12, age 14, age 17, age 22	/	Statistics Finland	%	Percentage of people belonging to other religious communities in the total population
	familial status	household1_agexx	age 12, age 14, age 17, age 22	/	Statistics Finland	%
		household2_agexx	age 12, age 14, age 17, age 22	/	Statistics Finland	%	Stage in life/structure of household-dwelling units: single parent with underage child/children
		household3_agexx	age 12, age 14, age 17, age 22	/	Statistics Finland	%	Stage in life/structure of household-dwelling units: married/registered/cohabiting couples without underage child/children
		household4_agexx	age 12, age 14, age 17, age 22	/	Statistics Finland	%	Stage in life/structure of household-dwelling units: married/registered/cohabiting couples with underage child/children
		household5_agexx	age 12, age 14, age 17, age 22	/	Statistics Finland	%	Stage in life/structure of household-dwelling units: other households (eg. family and a grandparent (or other single person); several families; several single persons; couple with older child/children; single parent with older child/children)
	average income (area)	income1_agexx	age 12, age 14, age 17, age 22	/	Statistics Finland	%	Proportion of households in first quartile (lowest) income level in the country .
		income2_agexx	age 12, age 14, age 17, age 22	/	Statistics Finland	%	Proportion of households in second quartile income level in the country .
		income3_agexx	age 12, age 14, age 17, age 22	/	Statistics Finland	%	Proportion of households in third quartile income level in the country .
		income4_agexx	age 12, age 14, age 17, age 22	/	Statistics Finland	%	Proportion of households in forth quartile (highest) income level in the country .
	language	finsa_agexx	age 12, age 14, age 17, age 22	/	Statistics Finland	%	Proportion of household-dwelling units with an official language as Finnish and Sami in all households.
		swe_agexx	age 12, age 14, age 17, age 22	/	Statistics Finland	%	Proportion of household-dwelling units with an official language as Swedish in all households.
	migration rate (area)	netmig_agexx	age 12, age 14, age 17, age 22	/	Statistics Finland	rate	Net migration rate: difference between the number of people entering (migration) an area and people leaving (emigration) an area.
	crime rates	crime11_agexx	age 12, age 14, age 17, age 22	/	Statistics Finland	rate	Crime rate per capita: offences known to the authorities per 1000 population in the area, category: offences against property.
		crime12_agexx	age 12, age 14, age 17, age 22	/	Statistics Finland	rate	Crime rate per capita: offences known to the authorities per 1000 population in the area, category: crimes against life and health.
		crime13_agexx	age 12, age 14, age 17, age 22	/	Statistics Finland	rate	Crime rate per capita: offences known to the authorities per 1000 population in the area, category: sexual crimes.
		crime14_agexx	age 12, age 14, age 17, age 22	/	Statistics Finland	rate	Crime rate per capita: offences known to the authorities per 1000 population in the area, category: crimes against public authority and public peace (municipality-level).
		crime15_agexx	age 12, age 14, age 17, age 22	/	Statistics Finland	rate	Crime rate per capita: offences known to the authorities per 1000 population in the area, category: traffic offences.
		crime16_agexx	age 12, age 14, age 17, age 22	/	Statistics Finland	rate	Crime rate per capita: offences known to the authorities per 1000 population in the area, category: other offences against the penal code.
		crime02_agexx	age 12, age 14, age 17, age 22	/	Statistics Finland	rate	Crime rate per capita: offences known to the authorities per 1000 population in the area, category:other acts.
living environment	dropped exposures due to high missingness (>30%)	SO2	1990, 2000, 2006 (age 12, age 14, age 17, age 22)	/	Finnish Meteorological Institute	ppm (?)	The annual mean of SO2 reported by the closest observation station with twins' residence.
		urbanhigh	age 22	100, 300, 500	Urban Atlas	ratio (0-1)	Percentage of high density residential land use type within buffer around geocode.
		urbanlow	age 22	100, 300, 500	Urban Atlas	ratio (0-1)	Percentage of low density residential land use type within buffer around geocode.
		com_ind	age 22	100, 300, 500	Urban Atlas	ratio (0-1)	Percentage of commercial and industrial land use type within buffer around geocode.
		infrast	age 22	100, 300, 500	Urban Atlas	ratio (0-1)	Percentage of infrastructures land use type within buffer around geocode.
		green_urb	age 22	100, 300, 500	Urban Atlas	ratio (0-1)	Percentage of urban green land use type within buffer around geocode.
		agric	age 22	100, 300, 500	Urban Atlas	ratio (0-1)	Percentage of agricultural land use type within buffer around geocode.
		natural	age 22	100, 300, 500	Urban Atlas	ratio (0-1)	Percentage of natural land use type within buffer around geocode.
		water	age 22	100, 300, 500	Urban Atlas	ratio (0-1)	Percentage of water land use type within buffer around geocode.
		other	age 22	100, 300, 500	Urban Atlas	ratio (0-1)	Percentage of other land use type within buffer around geocode.
		lum	age 22	100, 300, 500	Urban Atlas	unitless, 0-1, where 1 indicates mixture of landuse and 0 homogeneity of landuse	Land Use Mix index within buffer around geocode. Unitless, from 0 to 1, where 0 represents a single land use in the parcels and 1 represents a perfect balance of all Land Use in the parcels.
		built_isa_yyy_xxxx_agexx	age 22	100, 300, 500	Imperviousness	percentage (1-100%)	Percentage of built up area within buffer around geocode.
		access_green	age 22	300	Urban Atlas		Access to a major green spaces, ie. presence of a major green space within buffer from geocode (euclidean distance), where 1 = yes (accessible); 0 = no (not accessible).
		access_blue	age 22	300	Urban Atlas		Access to a major blue spaces, ie. presence of a major blue space within buffer from geocode (euclidean distance), where 1 = yes (accessible); 0 = no (not accessible).
		dist_green	age 22	/	Urban Atlas	meter (m)	Euclidean distance to closer green space. Land use categories for green: (‘14100’,‘14200’,‘20000’, ‘30000’, ‘40000’).
		size_green	age 22	/	Urban Atlas	squaremeter (m2)	Area of the closer green space.
		dist_blue	age 22	/	Urban Atlas	meter (m)	Euclidean distance to closer blue space. Land use categories for blue: (‘50000’).
		size_blue	age 22	/	Urban Atlas	squaremeter (m2)	Area of the closer blue space.
		dist_major_green	age 22	/	Urban Atlas	meter (m)	Euclidean distance to closer major green space. Land use categories for green: (‘14100’,‘14200’,‘20000’, ‘30000’, ‘40000’). Major means >5000m2.
		size_major_green	age 22	/	Urban Atlas	squaremeter (m2)	Area of the closer green space. Major means >5000m2.
		dist_major_blue	age 22	/	Urban Atlas	meter (m)	Euclidean distance to closer blue space. Land use categories for blue: (‘50000’). Major means >5000m2.
		size_major_blue	age 22	/	Urban Atlas	squaremeter (m2)	Area of the closer blue space. Major means >5000m2.
		ne_slo	since birth	100, 300, 500	EU Digital Elevation Model	meter (m)	Slope within buffer around geocode.
		ne_dem	since birth	100, 300, 500	EU Digital Elevation Model	meter (m)	Elevation within buffer around geocode.
		lat	since birth	/	Digital and population data services agency		Latitude around geocode.

### Sheet: exposures_shorter
Domain	Number of exposure type	not available in dataset	available and entering analyses	Earliest available time	Source	Measurement level
Air pollution	5	1	4	1995	Finnish Meteorological Institute	Geocode
Building	3	0	3	1990	European Settlement Map, Global Human Settlement, Imperviousness	Geocode
Land use	10	10	0	2006	Urban Atlas	Geocode
View factors	3	3	0	2019/2020	Google Street View	Geocode
Roads, streets, and traffic	24	24	0	2014	OpenStreetMap	Geocode
Green, blue spaces, and parks	41 (missing values >50% = 10	18	13	1984	Global Forest Cover Change, Copernicus, OpenStreetMap, Urban Atlas, Corine Land Cover, USGS/NASA Landsat	Geocode
Population density	2	0	2	1990	Global Human Settlement, WorldPop	Geocode
Geocoordinates	3	3	0	Since birth	EU Digital Elevation Model, Digital and population data services agency	Geocode
Prenatal exposures	7	0	7	Prenatal	Cohort collection	Questionnaire
Lifestyle	26	0	26	age 12	Cohort collection	Questionnaire
Diet	13	0	13	age 22	Cohort collection	Questionnaire
Family and parents	53	5	48	age 12	Cohort collection	Questionnaire
Friend and romantic relationships	9	2	7	age 12	Cohort collection	Questionnaire
School and teachers	4	0	4	age 12	Cohort collection	Questionnaire
Stressful life events	16	0	16	age 14	Cohort collection	Questionnaire
Social indicators	53	1	52	1987	Statistics Finland	Postal code, municipality
			195 variables
